# Unraveling the relationship of loneliness and isolation in schizophrenia: Polygenic dissection and causal inference

**DOI:** 10.1101/2020.11.06.20226910

**Authors:** A. Andreu-Bernabeu, C.M. Díaz-Caneja, J. Costas, L. de Hoyos, C. Stella, X. Gurriarán, C. Alloza, L. Fañanás, J. Bobes, A. González Pinto, B. Crespo-Facorro, L. Martorell, E. Vilella, G. Muntane, J. Nacher, M.D. Molto, E.J. Aguilar, M. Parellada, C. Arango, J. González-Peñas

## Abstract

There is increasing recognition of the association between loneliness and social isolation (LNL-ISO) with schizophrenia. Here, we demonstrate significant LNL-ISO polygenic score prediction on schizophrenia in an independent case-control sample (N=3,488). We then dissect schizophrenia predisposing variation into subsets of variants based on their effect on LNL-ISO. Genetic variation with concordant effects in both phenotypes show significant SNP-based heritability enrichment, higher polygenic predictive ability in females and positive covariance with other mental disorders such as depression, anxiety, attention-deficit hyperactivity, alcohol use disorder, and autism. Conversely, genetic variation with discordant effects is only predictive in males and negatively correlated with those disorders. This correlation pattern is not observed for bipolar and obsessive-compulsive disorders. Mendelian randomization analyses demonstrate a plausible bi-directional causal relationship between LNL-ISO and schizophrenia, with a greater effect of LNL-ISO liability on schizophrenia. These results illustrate the genetic footprint of LNL-ISO on schizophrenia and suggest its role as a potential target for early intervention.
