## Supplementary Table 1 for "Unraveling the relationship of loneliness and isolation in schizophrenia: Polygenic dissection and causal inference"

### Sheet: SUPP_TABLE_1
Supplementary table 1. PGS predictions for A) Loneliness and social isolation (Day et al., 2018) and B) Loneliness (only), Ability to confide, people in household and frequency of family/friends visits phenotypes (UK Biobank). Naggelkerkes pseudo-R2 after comparing a full model and a model without PGS term are described in any case. Number of SNPs used in any case, after clumped, is also displaye…
A) MTAG_LONELINESS_AND_SOCIAL_ISOLATION									B)
P_threshold	R2	AUC	P	P-FDR corr	P_perm	N_SNPs			Trait	P_threshold	R2	AUC	P	P-FDR corr	P_perm	N_SNPs
5e-08	0.0975887	0.078191	0.0971652	0.124971	-	19			LONELINESS (ONLY)	5e-08	0.00447328	-0.00513273	0.722433	0.74304	-	8
5e-05	0.0285764	0.0129057	0.369423	0.3694	-	370			LONELINESS (ONLY)	5e-05	0.0350447	0.0217679	0.320191	0.371845	-	284
0.001	0.075275	0.0641407	0.145233	0.16335	-	2536			LONELINESS (ONLY)	0.001	0.0375595	0.023725	0.303476	0.3642	-	2396
0.01	0.436455	0.294929	0.000464063	0.00174	-	13370			LONELINESS (ONLY)	0.01	0.291181	0.159853	0.00420764	0.0112371	-	13752
0.05	0.526294	0.345167	0.000121149	0.001089	9.9e-05	44359			LONELINESS (ONLY)	0.05	0.362114	0.213858	0.00141772	0.009036	0.00419	45690
0.1	0.421165	0.287765	0.0005801	0.00174	-	73279			LONELINESS (ONLY)	0.1	0.328285	0.178168	0.00237385	0.009036	-	75590
0.2	0.278033	0.162549	0.00515467	0.0115875	-	119646			LONELINESS (ONLY)	0.2	0.195964	0.0685349	0.0188044	0.0356211	-	122620
0.5	0.257649	0.141593	0.00708262	0.012744	-	363742			LONELINESS (ONLY)	0.5	0.137992	0.0422619	0.0486461	0.0697846	-	216925
1	0.234963	0.129537	0.0101222	0.01515	-	294203			LONELINESS (ONLY)	1	0.135865	0.0514196	0.0504095	0.0697846	-	294479
									FAMILY/FRIENDS VISITS	5e-08	0.0153832	-0.00241866	0.510139	0.556473	-	11
									FAMILY/FRIENDS VISITS	5e-05	0.0137052	0.00531736	0.534149	0.565518	-	291
									FAMILY/FRIENDS VISITS	0.001	0.117763	0.0760493	0.0685532	0.0914667	-	2469
C) MTAG_LONELINESS_AND_SOCIAL_ISOLATION									FAMILY/FRIENDS VISITS	0.01	0.174135	0.0709166	0.0267721	0.0438545	-	14000
P_threshold	R2	AUC	P	P-FDR corr	P_perm	N_SNPs			FAMILY/FRIENDS VISITS	0.05	0.32763	0.122392	0.00239316	0.009036	-	46476
0,05 - 0,1	0.000764091	-0.00323103	0.883291	-	-	28920			FAMILY/FRIENDS VISITS	0.1	0.30037	0.155994	0.00363905	0.01092	-	76465
0,05 - 0,2	0.011523	0.0079945	0.56864	-	-	75287			FAMILY/FRIENDS VISITS	0.2	0.371269	0.174328	0.00123187	0.009036	0.00449	123439
0,05 - 0,5	1.94596e-05	0.000369261	0.981309	-	-	147746			FAMILY/FRIENDS VISITS	0.5	0.324474	0.137328	0.00251465	0.009036	-	217287
0,05 - 1	0.00308638	-0.00446806	0.767973	-	-	249844			FAMILY/FRIENDS VISITS	1	0.336131	0.144806	0.00210388	0.009036	-	294477
									ABLE TO CONFIDE	5e-08	0.0611112	0.0531736	0.189304	0.234993	-	7
									ABLE TO CONFIDE	5e-05	0.140137	0.0668547	0.0469586	0.0697846	-	338
									ABLE TO CONFIDE	0.001	0.146605	0.0747754	0.0421776	0.0660522	-	2479
									ABLE TO CONFIDE	0.01	0.206184	0.10079	0.015989	0.032	-	13845
									ABLE TO CONFIDE	0.05	0.254648	0.160075	0.00740861	0.017784	0.0029997	46047
									ABLE TO CONFIDE	0.1	0.21908	0.14896	0.0129809	0.02925	-	75817
									ABLE TO CONFIDE	0.2	0.212487	0.147741	0.0144167	0.0304941	-	122700
									ABLE TO CONFIDE	0.5	0.1896	0.118699	0.0208199	0.0372	-	216846
									ABLE TO CONFIDE	1	0.186944	0.111591	0.0217266	0.0372	-	294443
									N PEOPLE IN HOUSEHOLD	5e-08	0.000168897	0.000572355	0.944974	0.945	-	2
									N PEOPLE IN HOUSEHOLD	5e-05	0.0175445	-0.0008493	0.48181	0.542025	-	112
									N PEOPLE IN HOUSEHOLD	0.001	0.0969352	0.03772	0.0983704	0.126514	-	1691
									N PEOPLE IN HOUSEHOLD	0.01	0.460185	0.278458	0.000314111	0.009036	0.00119988	11515
									N PEOPLE IN HOUSEHOLD	0.05	0.400937	0.235422	0.000789203	0.009036	-	42085
									N PEOPLE IN HOUSEHOLD	0.1	0.423633	0.239909	0.000558672	0.009036	-	71622
									N PEOPLE IN HOUSEHOLD	0.2	0.288786	0.15472	0.00436816	0.0112371	-	119191
									N PEOPLE IN HOUSEHOLD	0.5	0.311767	0.17202	0.00307062	0.0100473	-	215352
									N PEOPLE IN HOUSEHOLD	1	0.338982	0.190206	0.00202423	0.009036	-	294536
