## Supplementary Table 2 for "Unraveling the relationship of loneliness and isolation in schizophrenia: Polygenic dissection and causal inference"

### Sheet: supp table2
Supplementary table 2. SCZ PGS predictions in the SCZ-HC cohort of the present study (N_SCZ=1927; N_HC= 1561), using different sets of SNPs based on their association with LNL-ISO (Day et al., 2018). Nagelkerke's pseudo-R2 after comparing a full model and a model without PGS term are described in any case. Number of SNPs used in any case, after clumping, is also displayed (N_SNPs). SNP sets used …
A) SCZ GWAS (using SNPs present in LNL-ISO MTAG )								B) SCZ GWAS (using SNPs present in LNL-ISO MTAG ) - P_LNL-ISO > 0,05
P_threshold	R2	AUC	P	P-FDR corr	P_perm	N_SNPs		P_threshold	R2	AUC	P	P-FDR corr	P_perm	N_SNPs
5e-08	2.3246	1.47647	1.16426e-15	1.74e-15	-	116		5e-08	1.56551	0.966633	4.20443e-11	5.72727e-11	-	89
5e-05	6.80464	4.24996	3.11102e-41	9.99643e-41	-	1078		5e-05	5.20454	3.33048	2.14198e-32	6.01875e-32	-	893
0.001	7.85003	4.86878	1.00095e-46	3.46154e-46	-	4101		0.001	6.51064	4.12376	2.21278e-39	6.63e-39	-	3607
0.01	10.649	6.37487	3.24981e-61	2.08929e-60	-	14580		0.01	8.88897	5.44291	3.14036e-52	1.1775e-51	-	13262
0.05	12.183	7.2137	2.5229e-69	1.134e-67	-	37686		0.05	10.67	6.47333	9.78513e-62	7.3425e-61	-	34756
0.1	11.9676	7.15798	3.30064e-68	7.425e-67	-	57174		0.1	10.3261	6.32411	5.96308e-60	2.98e-59	-	52965
0.2	11.9015	7.0623	7.30264e-68	1.095e-66	-	85991		0.2	10.4033	6.31206	2.71071e-60	1.52437e-59	-	79959
0.5	11.506	6.8487	8.62214e-66	9.6975e-65	-	140104		0.5	10.0053	6.09373	3.47736e-58	1.566e-57	-	130798
1	11.2648	6.73442	1.44179e-64	1.296e-63	-	181378		1	9.79603	5.96735	4.30531e-57	1.76318e-56	-	169574
C) SCZ GWAS (using SNPs present in LNL-ISO MTAG ) - P_LNL-ISO < 0,05								D) SCZ GWAS (using SNPs present in LNL-ISO MTAG ) - P_LNL-ISO < 0,05 - BETA SIGN CONCORDANCE
P_threshold	R2	AUC	P	P-FDR corr	P_perm	N_SNPs		P_threshold	R2	AUC	P	P-FDR corr	P_perm	N_SNPs
5e-08	1.04872	0.718102	6.13152e-08	7.88143e-08	-	27		5e-08	0.721943	0.526179	6.81081e-06	7.29643e-06	-	20
5e-05	2.3766	1.43041	5.43414e-16	8.42586e-16	-	185		5e-05	1.45853	0.947635	1.9119e-10	2.52794e-10	-	134
0.001	2.29355	1.39715	1.72343e-15	2.49677e-15	-	494		0.001	1.69941	1.10171	6.47167e-12	9.09844e-12	-	325
0.01	3.93808	2.41022	4.22752e-25	8.65227e-25	-	1318		0.01	2.82518	1.77223	1.28278e-18	2.05714e-18	-	801
0.05	3.9165	2.36362	5.92073e-25	1.11e-24	-	2930		0.05	3.44967	2.1498	2.71269e-22	4.51667e-22	-	1707
0.1	4.43746	2.67354	6.43328e-28	1.4805e-27	-	4209		0.1	3.74058	2.38746	5.32762e-24	9.225e-24	-	2409
0.2	4.43534	2.62013	6.5812e-28	1.4805e-27	-	6032		0.2	3.90783	2.43515	5.67555e-25	1.11e-24	-	3400
0.5	4.51029	2.69586	2.39551e-28	6.35294e-28	-	9306		0.5	3.94516	2.45479	3.89941e-25	8.35714e-25	-	5166
1	4.46148	2.69321	4.66553e-28	1.1675e-27	-	11804		1	3.89016	2.41905	8.0244e-25	1.4436e-24	-	6468
E) SCZ GWAS (using SNPs present in LNL-ISO MTAG ) - P_LNL-SO < 0,05 - BETA SIGN DISCORDANCE
P_threshold	R2	AUC	P	P-FDR corr	P_perm	N_SNPs
5e-08	0.340176	0.209076	0.00198795	0.00199	-	7
5e-05	0.953477	0.539767	2.44485e-07	2.96757e-07	-	51
0.001	0.568433	0.349746	6.44504e-05	6.59659e-05	-	169
0.01	1.02765	0.733223	8.43275e-08	1.05375e-07	-	517
0.05	0.65698	0.471805	1.76738e-05	1.85233e-05	-	1223
0.1	0.839087	0.591759	1.2757e-06	1.51579e-06	-	1800
0.2	0.737251	0.525643	5.51557e-06	6.05854e-06	-	2632
0.5	0.756687	0.53301	4.15491e-06	4.78846e-06	-	4140
1	0.742321	0.536943	5.11237e-06	5.74875e-06	-	5336
