## Supplementary Table 3 for "Unraveling the relationship of loneliness and isolation in schizophrenia: Polygenic dissection and causal inference"

### Sheet: Hoja1
Supplementary table 3. SCZ PGS predictions in the SCZ-HC cohort of the present study (N_SCZ=1927; N_HC= 1561), using diferent sets of SNPs based on their association with LNL-ISO (Day et al., 2018). Naggelkerkes pseudo-R2 after comparing a full model and a model without PGS term are described in any case. Number of SNPs used in any case, after clumped, is also displayed (N_SNPs). SNP used are des…
SCZ_noLN		P_Threshold	N_SNPs	ALL SUBJECTS			MEN			WOMEN
				R2	AUC	P	R2	AUC	P	R2	AUC	P
		5e-08	89	1.56551	0.966633	4.20443e-11	1.75219	1.11615	6.86976e-08	1.37324	0.909133	0.000117519
		5e-05	893	5.20454	3.33048	2.14198e-32	6.32714	3.98439	8.22975e-24	3.82584	2.66927	1.94717e-10
		0.001	3607	6.51064	4.12376	2.21278e-39	6.68219	4.50303	8.61331e-25	6.3689	3.79143	5.85803e-16
		0.01	13262	8.88897	5.44291	3.14036e-52	9.13971	5.88065	8.50421e-33	8.88482	5.57266	3.19747e-21
		0.05	34756	10.67	6.47333	9.78513e-62	10.8596	6.98978	2.66424e-38	10.7852	6.59499	3.46648e-25
		0.1	52965	10.3261	6.32411	5.96308e-60	10.661	6.92095	1.16914e-37	10.2673	6.43629	3.61439e-24
		0.2	79959	10.4033	6.31206	2.71071e-60	10.8611	6.97766	2.81534e-38	10.1813	6.3215	6.30275e-24
		0.5	130798	10.0053	6.09373	3.47736e-58	10.4553	6.75073	6.14897e-37	9.74979	6.1189	4.30418e-23
		1	169574	9.79603	5.96735	4.30531e-57	10.1915	6.584	4.08539e-36	9.60774	6.01563	8.56329e-23
SCZ_LNL		P_Threshold	N_SNPs	ALL SUBJECTS			MEN			WOMEN
				R2	AUC	P	R2	AUC	P	R2	AUC	P
		5e-08	27	1.04872	0.718102	6.13152e-08	1.4801	0.991881	6.72802e-07	0.643809	0.420043	0.00815623
		5e-05	185	2.3766	1.43041	5.43414e-16	2.56003	1.6919	7.85771e-11	2.22257	1.14988	1.06457e-06
		0.001	494	2.29355	1.39715	1.72343e-15	2.8868	1.82526	5.2067e-12	1.63177	0.997066	2.82484e-05
		0.01	1318	3.93808	2.41022	4.22752e-25	4.28511	2.64717	7.5123e-17	3.67041	2.35053	4.70222e-10
		0.05	2930	3.9165	2.36362	5.92073e-25	3.73185	2.21544	6.7787e-15	4.41002	2.87212	9.45043e-12
		0.1	4209	4.43746	2.67354	6.43328e-28	4.67792	2.87617	3.8428e-18	4.2852	2.91381	1.89988e-11
		0.2	6032	4.43534	2.62013	6.5812e-28	4.76379	2.92666	1.86396e-18	4.11067	2.709	4.7916e-11
		0.5	9306	4.51029	2.69586	2.39551e-28	4.81272	2.9252	1.22027e-18	4.23876	2.82465	2.49445e-11
		1	11804	4.46148	2.69321	4.66553e-28	4.81682	2.97514	1.22906e-18	4.11237	2.73292	4.78924e-11
SCZ_LNL_CONC		P_Threshold	N_SNPs	ALL SUBJECTS			MEN			WOMEN
				R2	AUC	P	R2	AUC	P	R2	AUC	P
		5e-08	20	0.721943	0.526179	6.81081e-06	1.00016	0.741929	4.24266e-05	0.413298	0.300224	0.0338812
		5e-05	134	1.45853	0.947635	1.9119e-10	1.15701	0.888366	1.10675e-05	2.01151	1.17956	3.45157e-06
		0.001	325	1.69941	1.10171	6.47167e-12	1.64521	1.08585	1.66997e-07	1.79287	1.25498	1.15552e-05
		0.01	801	2.82518	1.77223	1.28278e-18	2.45132	1.52153	2.04297e-10	3.47111	2.3222	1.37917e-09
		0.05	1707	3.44967	2.1498	2.71269e-22	2.54716	1.57162	9.32774e-11	5.08849	3.33754	2.95033e-13
		0.1	2409	3.74058	2.38746	5.32762e-24	2.94643	1.94377	3.51727e-12	5.16319	3.46704	1.87937e-13
		0.2	3400	3.90783	2.43515	5.67555e-25	3.26409	2.11712	2.70089e-13	4.97701	3.29559	4.63704e-13
		0.5	5166	3.94516	2.45479	3.89941e-25	3.30657	2.07087	1.99709e-13	5.03977	3.22152	3.68753e-13
		1	6468	3.89016	2.41905	8.0244e-25	3.26755	2.04607	2.74505e-13	4.94356	3.14904	5.97064e-13
SCZ_LNL_DISC		P_Threshold	N_SNPs	ALL SUBJECTS			MEN			WOMEN
				R2	AUC	P	R2	AUC	P	R2	AUC	P
		5e-08	7	0.340176	0.209076	0.00198795	0.490091	0.32615	0.00412186	0.258719	0.0941878	0.0928855
		5e-05	51	0.953477	0.539767	2.44485e-07	1.65143	1.05763	1.61641e-07	0.343978	0.0616881	0.0528047
		0.001	169	0.568433	0.349746	6.44504e-05	1.18264	0.838981	8.6889e-06	0.109554	0.0196225	0.27367
		0.01	517	1.02765	0.733223	8.43275e-08	1.62794	1.17993	1.9836e-07	0.510255	0.27545	0.0183973
		0.05	1223	0.65698	0.471805	1.76738e-05	1.15852	0.784648	1.07686e-05	0.235774	0.155999	0.108664
		0.1	1800	0.839087	0.591759	1.2757e-06	1.6574	1.17932	1.55323e-07	0.178192	0.120678	0.163114
		0.2	2632	0.737251	0.525643	5.51557e-06	1.48912	1.0451	6.38825e-07	0.136736	0.115037	0.221619
		0.5	4140	0.756687	0.53301	4.15491e-06	1.45759	1.07197	8.35845e-07	0.169765	0.14398	0.173276
		1	5336	0.742321	0.536943	5.11237e-06	1.49222	1.10262	6.24338e-07	0.139405	0.121659	0.217101
