## Supplementary Table 4 for "Unraveling the relationship of loneliness and isolation in schizophrenia: Polygenic dissection and causal inference"

### Sheet: A) Heritabilty  (SCZ - LNL-ISO)
supplementary table 4A. Results from the partitioned heritability analysis with LDSR for the genome partitions based on the relationship between SCZ (Ripke et al., 2014) and LNL-ISO (Day et al., 2018): A) SCZ_noLNL: SNPs from SCZ GWAS not associated with LNL-ISO (P > 0.05); B) SCZ_LNL_CONC: SNPs from SCZ GWAS associated with LNL-ISO (P < 0.05) and with allele concordance in direction of effects (…
Category	Prop,_SNPs	Prop,_h2	Prop,_h2_std_error	Enrichment	Enrichment_std_error	Enrichment_p	Coefficient	Coefficient_std_error	Coefficient_z-score	Ciinf	Cisup
SCZ_noLNL	0.66508	0.539282	0.0305383	0.810853	0.0459167	8.11945e-05	-5.73644e-08	1.10309e-08	-5.20033	0.720856	0.90085
SCZ_LNL_CONC	0.0380475	0.130785	0.0111231	3.43742	0.292349	1.83321e-15	1.76873e-07	2.19358e-08	8.06321	2.86442	4.01043
SCZ_LNL_DISC	0.0302272	0.0326807	0.00765653	1.08117	0.2533	0.748423	-7.49337e-09	1.97802e-08	-0.378831	0.584704	1.57764
Total Observed scale h2:	0,354 (0.0155)

### Sheet: B) 10 Tissues
supplementary table 4B. Results from the partitioned heritability analysis with LDSR for 10 tissues (Bullik-Sullivan et al., 2015; http://data.broadinstitute.org/alkesgroup/LDSCORE/) across SCZ_noLNL (SNPs from SCZ GWAS not associated with LNL-ISO (P > 0.05)) and SCZ_LNL_CONC (SNPs from SCZ GWAS associated with LNL-ISO (P < 0.05) and with allele concordance in direction of effects (Beta) in both …
		Category	Prop,_SNPs	Prop_h2	Prop,_h2_std_error	Enrichment	Enrichment_std_error	Enrichment_p	Coefficient	Coefficient_std_error	Coefficient_z-score	CI_inf	CI_sup
	SCZ_noLNL	Adrenal_Pancreas	0.0634605	0.101903	0.0213652	1.60578	0.33667	0.0715405	1.01372e-08	3.11553e-08	0.325377	0.945904	2.26565
		Cardiovascular	0.0774214	0.0995903	0.0249919	1.28634	0.322804	0.375135	-5.51076e-08	3.55163e-08	-1.55161	0.653646	1.91904
		CNS	0.101673	0.268993	0.0238139	2.64567	0.23422	3.18811e-12	1.44199e-07	2.34953e-08	6.13736	2.1866	3.10474
		Connective_Bone	0.0788587	0.070369	0.0192854	0.892343	0.244556	0.660598	-5.38883e-08	2.55544e-08	-2.10877	0.413013	1.37167
		Gastrointestinal	0.114576	0.052271	0.0280068	0.456214	0.244439	0.0259361	-1.08339e-07	3.02815e-08	-3.57773	-0.0228866	0.935314
		Hematopoietic	0.156361	0.171666	0.0302998	1.09788	0.193781	0.613889	1.19998e-08	2.48301e-08	0.483278	0.718072	1.47769
		Kidney	0.0284715	0.00810691	0.0129824	0.284738	0.45598	0.117569	-1.28568e-07	4.07756e-08	-3.15305	-0.608982	1.17846
		Liver	0.0486451	0.063811	0.0184357	1.31177	0.378984	0.412111	-1.01373e-08	3.92702e-08	-0.258142	0.568959	2.05458
		Other	0.139155	0.0775715	0.0266458	0.557447	0.191483	0.0213694	-1.00705e-07	2.49257e-08	-4.04021	0.18214	0.932754
		SkeletalMuscle	0.0711222	0.0872467	0.0207241	1.22672	0.291387	0.43569	-4.15973e-08	3.13618e-08	-1.32637	0.655596	1.79783
		CONTROL	0.66508	0.539282	0.0305383	0.810853	0.0459167	8.11945e-05	-5.73644e-08	1.10309e-08	-5.20033	0.720856	0.90085
		Category	Prop,_SNPs	Prop_h2	Prop,_h2_std_error	Enrichment	Enrichment_std_error	Enrichment_p	Coefficient	Coefficient_std_error	Coefficient_z-score	CI_inf	CI_sup
	SCZ_LNL_CONC	Adrenal_Pancreas	0.00351777	0.0150856	0.00722769	4.28841	2.05462	0.109241	1.50855e-09	1.65632e-07	0.0091078	0.261353	8.31546
		Cardiovascular	0.00414198	0.0181969	0.0074944	4.39329	1.80938	0.0602103	1.82961e-10	1.52284e-07	0.00120145	0.846911	7.93967
		CNS	0.00580407	0.0424107	0.00834189	7.30706	1.43725	1.44155e-05	2.67589e-07	1.18848e-07	2.25152	4.49005	10.1241
		Connective_Bone	0.00416932	0.0181163	0.00735381	4.34515	1.76379	0.0598869	2.22645e-08	1.4332e-07	0.155349	0.888116	7.80218
		Gastrointestinal	0.00580659	0.0261859	0.00836379	4.50969	1.4404	0.015393	4.55157e-08	1.22243e-07	0.372337	1.68651	7.33287
		Hematopoietic	0.0083987	0.0436549	0.0100292	5.19781	1.19414	0.000435004	1.39102e-07	1.05322e-07	1.32073	2.8573	7.53833
		Kidney	0.00145794	0.00959222	0.00575549	6.57931	3.94769	0.156399	1.69938e-07	3.02078e-07	0.562562	-1.15817	14.3168
		Liver	0.00265284	0.0167509	0.00674282	6.31434	2.54174	0.0361487	1.69473e-07	2.01166e-07	0.842451	1.33254	11.2961
		Other	0.00721538	0.0361611	0.0100059	5.01167	1.38674	0.00412508	9.67198e-08	1.21625e-07	0.79523	2.29366	7.72969
		SkeletalMuscle	0.00364224	0.0201472	0.00709369	5.53152	1.94761	0.0199576	9.92257e-08	1.57044e-07	0.631832	1.7142	9.34885
		CONTROL	0.0380475	0.130785	0.0111231	3.43742	0.292349	1.83321e-15	1.76873e-07	2.19358e-08	8.06321	2.86442	4.01043

### Sheet: C) Brain_tissue GTEx
supplementary table 4C. Results from the partitioned heritability analysis with LDSR for 13 Brain tissues from GTEx (Bullik-Sullivan et al., 2015; http://data.broadinstitute.org/alkesgroup/LDSCORE/) acrossSCZ_noLNL (SNPs from SCZ GWAS not associated with LNL-ISO (P > 0.05)) and SCZ_LNL_CONC (SNPs from SCZ GWAS associated with LNL-ISO (P < 0.05) and with allele concordance in direction of effects …
		TARGET CELL TYPE												ANTI-TARGET CELL TYPE				ONE-TAILED P-VALUE
		Category	Prop,_SNPs	Prop,_h2	Prop,_h2_std_error	Enrichment	Enrichment_std_error	Enrichment_p	Coefficient	Coefficient_std_error	Coefficient_z-score	Ciinf	Cisup	ENRICHMENT	SD_ENR	Ciinf	Cisup	Coefficient	Coefficient_std_error	Coefficient_P_value
	SCZ_noLNL	Brain_Amygdala	0.137834	0.116043	0.0109574	0.841901	0.0794966	0.049845	-1.11192e-08	6.96528e-09	-1.59637	0.686087	0.997714	0.893559	0.0548935	0.785968	1.00115	-3.08645e-09	9.73014e-09	0.624456
		Brain_Anterior_cingulate_cortex_(BA24)	0.150777	0.18016	0.0121607	1.19488	0.0806538	0.015013	2.23528e-08	6.7016e-09	3.33544	1.0368	1.35296	0.759328	0.05231	0.6568	0.861856	2.45909e-08	9.58827e-09	0.00516345
		Brain_Caudate_(basal_ganglia)	0.133527	0.126025	0.0115804	0.943815	0.0867266	0.51944	-5.00605e-10	7.09295e-09	-0.0705778	0.773831	1.1138	0.859835	0.0517502	0.758405	0.961265	5.93318e-09	9.9422e-09	0.275331
		Brain_Cerebellar_Hemisphere	0.111459	0.120072	0.0100363	1.07727	0.090045	0.391899	3.56493e-09	8.15593e-09	0.437097	0.900782	1.25376	0.831081	0.0516272	0.729891	0.93227	1.00442e-08	1.06995e-08	0.173929
		Brain_Cerebellum	0.0944997	0.101009	0.00912861	1.06888	0.0965993	0.474993	-2.9716e-09	8.17127e-09	-0.363665	0.879545	1.25821	0.841909	0.0495507	0.744789	0.939028	3.88392e-09	1.0703e-08	0.358347
		Brain_Cortex	0.117759	0.160272	0.0130939	1.36102	0.111192	0.00109948	3.2375e-08	8.72689e-09	3.7098	1.14308	1.57895	0.752653	0.0477345	0.659094	0.846213	3.56239e-08	1.13509e-08	0.000849273
		Brain_Frontal_Cortex_(BA9)	0.14712	0.181539	0.0130252	1.23396	0.0885351	0.00746765	2.42986e-08	7.1803e-09	3.38407	1.06043	1.40749	0.752158	0.0518113	0.650608	0.853708	2.69365e-08	9.98118e-09	0.00348025
		Brain_Hippocampus	0.140166	0.114967	0.0121449	0.820223	0.0866467	0.0389146	-1.07476e-08	7.85007e-09	-1.36911	0.650395	0.99005	0.899441	0.05456	0.792504	1.00638	-2.73826e-09	1.05723e-08	0.602183
		Brain_Hypothalamus	0.133369	0.0990611	0.0115072	0.742759	0.086281	0.00361833	-1.45897e-08	7.28595e-09	-2.00245	0.573648	0.911869	0.922879	0.0518432	0.821266	1.02449	-6.07886e-09	9.7848e-09	0.732784
		Brain_Nucleus_accumbens_(basal_ganglia)	0.12759	0.125669	0.0109141	0.984949	0.085541	0.860473	6.37342e-10	7.11276e-09	0.0896054	0.817289	1.15261	0.849277	0.0515673	0.748205	0.950349	6.83158e-09	9.96145e-09	0.246419
		Brain_Putamen_(basal_ganglia)	0.126744	0.113195	0.0115628	0.893105	0.0912296	0.24316	-7.08052e-09	7.43851e-09	-0.951873	0.714295	1.07191	0.875746	0.0506219	0.776527	0.974965	1.43536e-10	1.0074e-08	0.494316
		Brain_Spinal_cord_(cervical_c-1)	0.123785	0.0948508	0.0116136	0.766253	0.0938204	0.0147775	-1.29919e-08	7.92397e-09	-1.63957	0.582365	0.950141	0.9109	0.0492537	0.814363	1.00744	-5.19426e-09	1.11389e-08	0.679506
		Brain_Substantia_nigra	0.129234	0.0980651	0.0116887	0.758817	0.0904459	0.00908503	-1.24135e-08	7.85052e-09	-1.58123	0.581543	0.936091	0.9151	0.0515648	0.814033	1.01617	-4.49908e-09	1.06255e-08	0.664007
		CONTROL	0.56282	0.496303	0.0266501	0.881815	0.047351	0.0143294	6.92562e-09	7.67236e-09	0.902672	0.789007	0.974622	-	-	-	-	-	-	-
		TARGET CELL TYPE												ANTI-TARGET CELL TYPE				ONE-TAILED P-VALUE
		Category	Prop,_SNPs	Prop,_h2	Prop,_h2_std_error	Enrichment	Enrichment_std_error	Enrichment_p	Coefficient	Coefficient_std_error	Coefficient_z-score	Ciinf	Cisup	ENRICHMENT	SD_ENR	Ciinf	Cisup	Coefficient	Coefficient_std_error	Coefficient_P_value
	SCZ_LNL_CONC	Brain_Amygdala	0.00714878	0.0237961	0.00514163	3.32869	0.719233	0.00126835	-2.59626e-08	5.69762e-08	-0.455674	1.919	4.73839	3.77386	0.382834	3.0235	4.52421	2.88787e-08	6.40173e-08	0.325956
		Brain_Anterior_cingulate_cortex_(BA24)	0.00815127	0.0375142	0.00688258	4.60225	0.844357	2.67067e-05	8.62904e-08	7.06898e-08	1.22069	2.94731	6.25719	3.35597	0.404767	2.56263	4.14932	1.27472e-07	8.02287e-08	0.0560461
		Brain_Caudate_(basal_ganglia)	0.00744469	0.0289641	0.00678157	3.89057	0.910927	0.00166811	2.45745e-08	7.24917e-08	0.338997	2.10515	5.67598	3.6129	0.354473	2.91813	4.30767	7.03241e-08	8.10508e-08	0.192792
		Brain_Cerebellar_Hemisphere	0.00648179	0.0270655	0.00534963	4.17562	0.825331	0.000162502	3.71036e-08	6.80349e-08	0.54536	2.55798	5.79327	3.55483	0.377721	2.8145	4.29516	8.17681e-08	7.80892e-08	0.147524
		Brain_Cerebellum	0.00527599	0.0136309	0.00388307	2.58357	0.73599	0.0310061	-1.09359e-07	6.10164e-08	-1.79229	1.14103	4.02611	3.864	0.376234	3.12659	4.60142	-4.57479e-08	6.98271e-08	0.743818
		Brain_Cortex	0.00631438	0.0270401	0.00518748	4.2823	0.821535	6.08875e-05	4.33396e-08	6.72867e-08	0.644104	2.67209	5.89251	3.53934	0.394017	2.76707	4.31162	8.85138e-08	7.11587e-08	0.106769
		Brain_Frontal_Cortex_(BA9)	0.00803636	0.0378543	0.00645883	4.71038	0.803701	5.09196e-06	9.36917e-08	6.83759e-08	1.37025	3.13513	6.28563	3.31945	0.422203	2.49194	4.14697	1.2446e-07	7.13644e-08	0.0405785
		Brain_Hippocampus	0.00740611	0.0349059	0.00656692	4.71312	0.726054	9.0894e-05	8.93337e-08	7.13015e-08	1.2529	3.29005	6.13618	3.43618	0.361261	2.72811	4.14426	1.26659e-07	7.31016e-08	0.0415792
		Brain_Hypothalamus	0.00752303	0.0217725	0.00476788	2.89412	0.63377	0.00310008	-5.8525e-08	5.31283e-08	-1.10158	1.65193	4.13631	3.92741	0.40643	3.13081	4.72402	2.68467e-09	6.05655e-08	0.482322
		Brain_Nucleus_accumbens_(basal_ganglia)	0.00705937	0.0249955	0.00585925	3.54076	0.829997	0.0023842	-1.17916e-08	6.81543e-08	-0.173014	1.91397	5.16756	3.7189	0.395738	2.94325	4.49454	4.05854e-08	7.21349e-08	0.286843
		Brain_Putamen_(basal_ganglia)	0.00674131	0.0323643	0.00664736	4.80089	0.986064	0.000180007	1.02978e-07	7.86938e-08	1.30859	2.8682	6.73358	3.39449	0.347329	2.71372	4.07525	1.35695e-07	8.79791e-08	0.0614932
		Brain_Spinal_cord_(cervical_c-1)	0.00672638	0.0239488	0.00486615	3.56043	0.723444	0.000479595	4.69295e-09	6.10733e-08	0.0768413	2.14248	4.97838	3.71702	0.407559	2.9182	4.51583	5.34172e-08	6.54952e-08	0.207367
		Brain_Substantia_nigra	0.00660627	0.01895	0.00478359	2.86849	0.724099	0.0103487	-5.92452e-08	6.06349e-08	-0.977081	1.44925	4.28772	3.85738	0.396262	3.08071	4.63406	-8.41952e-10	6.56215e-08	0.505118
		CONTROL	0.0315608	0.116083	0.0108348	3.67807	0.343299	1.52682e-13	6.32916e-08	4.83161e-08	1.30995	3.0052	4.35093	-	-	-	-	-	-	-

### Sheet: D) Brain cell type (Cahoy 2008)
supplementary table 4C. Results from the partitioned heritability analysis with LDSR for 3 Brain cell types from Cahoy et al. (2008) (Finucane et al., 2018; http://data.broadinstitute.org/alkesgroup/LDSCORE/) across SCZ_noLNL (SNPs from SCZ GWAS not associated with LNL-ISO (P > 0.05)) and SCZ_LNL_CONC (SNPs from SCZ GWAS associated with LNL-ISO (P < 0.05) and with allele concordance in direction …
		TARGET CELL TYPE												ANTI-TARGET CELL TYPE				ONE-TAILED P-VALUE
	SCZ_noLNL	Category	Prop,_SNPs	Prop,_h2	Prop,_h2_std_error	Enrichment	Enrichment_std_error	Enrichment_p	Coefficient	Coefficient_std_error	Coefficient_z-score	Ciinf	Cisup	ENRICHMENT	SD_ENR	Ciinf	Cisup	Coefficient	Coefficient_std_error	Coefficient_P_value
		Astrocyte	0.114398	0.11053	0.0113328	0.966186	0.0990644	0.733478	-5.47143e-09	8.18175e-09	-0.668736	0.77202	1.16035	1.07065	0.0676469	0.938064	1.20324	-1.21266e-08	8.68512e-09	0.91868
		Oligodendrocyte	0.0962598	0.114102	0.0102583	1.18535	0.106569	0.0810008	1.64767e-08	9.07259e-09	1.8161	0.976476	1.39423	0.977914	0.0654146	0.849702	1.10613	1.23957e-08	9.38094e-09	0.0931887
		Neuron	0.106811	0.141049	0.0111216	1.32054	0.104123	0.00185722	2.61921e-08	8.04226e-09	3.25681	1.11646	1.52462	0.898228	0.0630269	0.774695	1.02176	2.34477e-08	8.60817e-09	0.00322588
		CONTROL	0.311934	0.316668	0.0208772	1.01518	0.0669284	0.820264	8.89955e-09	7.20709e-09	1.23483	0.883996	1.14636	-	-	-	-	-	-	-
		TARGET CELL TYPE												ANTI-TARGET CELL TYPE				ONE-TAILED P-VALUE
	SCZ_LNL_CONC	Category	Prop,_SNPs	Prop,_h2	Prop,_h2_std_error	Enrichment	Enrichment_std_error	Enrichment_p	Coefficient	Coefficient_std_error	Coefficient_z-score	Ciinf	Cisup	ENRICHMENT	SD_ENR	Ciinf	Cisup	Coefficient	Coefficient_std_error	Coefficient_P_value
		Astrocyte	0.00604379	0.0203577	0.00462813	3.36837	0.765766	0.00214322	-2.77571e-08	6.18292e-08	-0.448931	1.86747	4.86927	4.1741	0.523412	3.14821	5.19999	-6.56573e-08	7.20084e-08	0.819063
		Oligodendrocyte	0.00540482	0.0221343	0.00393171	4.09529	0.727446	3.9747e-05	3.80407e-08	6.04058e-08	0.629751	2.66949	5.52108	3.87482	0.520739	2.85417	4.89547	1.57657e-08	6.84938e-08	0.408977
		Neuron	0.0061077	0.0327606	0.00562473	5.36382	0.920924	2.63075e-06	1.42577e-07	7.60755e-08	1.87415	3.55881	7.16883	3.26903	0.476131	2.33581	4.20225	1.47599e-07	8.02935e-08	0.0330137
		CONTROL	0.0170695	0.0669457	0.00850724	3.92195	0.498388	9.41342e-09	3.60184e-08	5.01698e-08	0.717929	2.94511	4.89879	-	-	-	-	-	-	-
