## Supplementary Table 5 for "Unraveling the relationship of loneliness and isolation in schizophrenia: Polygenic dissection and causal inference"

### Sheet: hoja1
suppementary table 5. Genetic covariance between SCZ and other relevant phenotypes across LNL-ISO annotations. Partial covariances were calculated with GNOVA within SNP subsets from SCZ_noLNL, SCZ_LNL_CONC and SCZ_LNL_DISC. Error bars represent confidence intervals at 95%. Summary data was downloaded from available repositories (supplementary methods 5). Traits and disorders are abbreviated as fo…
	TRAIT	ANNOTATION	Cov	CI_inf	CI_sup	P_sig	P_val	Bonferroni	BH	TYPE phenotype
	BIP	ALL	0.2828	0.256732	0.308868	*	3.9686e-297	2.2232e-295	2.223e-295	DISORDER
	BIP	SCZ_noLNL	0.367	0.346616	0.387384	*	1.1791e-273	6.608e-272	3.304e-272	DISORDER
	BIP	CONC	0.0335	0.02174	0.04526	*	1.9365e-08	1.0864e-06	3.292e-08	DISORDER
	BIP	DISC	0.015	0.009316	0.020684	*	3.1315e-07	1.7528e-05	4.869e-07	DISORDER
	MDD	ALL	0.0533	0.044676	0.061924	*	1.7465e-45	9.8e-44	1.4e-44	DISORDER
	MDD	SCZ_noLNL	0.065	0.054808	0.075192	*	5.8364e-36	3.2704e-34	3.27e-35	DISORDER
	MDD	CONC	0.0361	0.026104	0.046096	*	1.4618e-12	8.176e-11	3.555e-12	DISORDER
	MDD	DISC	-0.0178	-0.020936	-0.014664	*	6.4999e-28	3.64e-26	2.6e-27	DISORDER
	ASD	ALL	0.068	0.044676	0.091324	*	2.2379e-08	1.2544e-06	3.584e-08	DISORDER
	ASD	SCZ_noLNL	0.0503	0.034424	0.066176	*	4.7865e-10	2.6824e-08	8.941e-10	DISORDER
	ASD	CONC	0.0228	0.016332	0.029268	*	4.6743e-12	2.6152e-10	1.046e-11	DISORDER
	ASD	DISC	-0.0087	-0.014776	-0.002624	NA	0.0049226	0.27552	0.005623	DISORDER
	ADHD	ALL	0.0284	-0.001	0.0578	NA	0.0564	1	0.05743	DISORDER
	ADHD	SCZ_noLNL	0.0487	0.033216	0.064184	NA	6.807e-10	3.8136e-08	1.23e-09	DISORDER
	ADHD	CONC	0.0273	0.020048	0.034552	*	2.489e-13	1.3944e-11	6.64e-13	DISORDER
	ADHD	DISC	-0.0168	-0.021504	-0.012096	*	3.8026e-12	2.128e-10	8.867e-12	DISORDER
	OCD	ALL	0.0351	0.022556	0.047644	*	2,0133e-08	1.12745e-06	3.316e-08	DISORDER
	OCD	SCZ_noLNL	0.143652	0.117364	0.16994	*	9.07731e-27	5.0848e-25	3.39e-26	DISORDER
	OCD	CONC	0.0157466	0.00306762	0.0284255	NA	0.0149242	0.8344	0.01605	DISORDER
	OCD	DISC	0.0111748	0.00151416	0.0208354	NA	0.0233779	1	0.02427	DISORDER
	CROSS-DIS	ALL	0.1511	0.1364	0.1658	*	5.7686e-192	3.2312e-190	1.077e-190	DISORDER
	CROSS-DIS	SCZ_noLNL	0.18571	0.172579	0.198841	*	4.0932e-169	2.2904e-167	5.726e-168	DISORDER
	CROSS-DIS	CONC	0.0334762	0.023449	0.0435034	*	6.00866e-11	3.3656e-09	1.247e-10	DISORDER
	CROSS-DIS	DISC	0.00234806	-0.000839795	0.00553591	NA	0.148833	1	0.149	DISORDER
	ANX	ALL	0.0117	-0.00202	0.02542	NA	0.002	0.112	0.002333	DISORDER
	ANX	SCZ_noLNL	0.0399148	0.0200814	0.0597482	*	7.99657e-05	0.00448	0.0001018	DISORDER
	ANX	CONC	0.0280591	0.0171176	0.0390005	*	4.99873e-07	2.8e-05	7.368e-07	DISORDER
	ANX	DISC	-0.0177694	-0.0249577	-0.0105812	*	1.26506e-06	7.112e-05	1.778e-06	DISORDER
	ALC-DEP	ALL	0.0662	0.049932	0.082468	*	1.3513e-12	7.56e-11	3.436e-12	DISORDER
	ALC-DEP	SCZ_noLNL	0.075828	0.0626539	0.0890022	*	1.62061e-29	9.072e-28	6.978e-29	DISORDER
	ALC-DEP	CONC	0.0232689	0.0163327	0.030205	*	4.8576e-11	2.7216e-09	1.047e-10	DISORDER
	ALC-DEP	DISC	-0.00419681	-0.00771351	-0.000680123	NA	0.0193323	1	0.02043	DISORDER
	PSY_EXP	ALL	0.0081	-0.003072	0.019272	*	0.0005	0.028	0.0006222	TRAIT
	PSY_EXP	SCZ_noLNL	0.00961688	0.00279817	0.0164356	NA	0.00570418	0.319434	0.006389	TRAIT
	PSY_EXP	CONC	0.0130697	0.0103499	0.0157894	*	4.56938e-21	2.5592e-19	1.6e-20	TRAIT
	PSY_EXP	DISC	-0.00719048	-0.00936158	-0.00501938	*	8.50748e-11	4.7656e-09	1.702e-10	TRAIT
	NEUR	ALL	0.0422	0.027696	0.056704	*	3.8334e-07	2.1448e-05	5.797e-07	TRAIT
	NEUR	SCZ_noLNL	0.0184	0.007228	0.029572	*	0.0012813	0.07168	0.001525	TRAIT
	NEUR	CONC	0.0489	0.041844	0.055956	*	7.959e-42	4.4576e-40	5.572e-41	TRAIT
	NEUR	DISC	-0.0359	-0.0408	-0.031	*	7.3009e-46	4.088e-44	6.813e-45	TRAIT
	DS	ALL	0.0451	0.032164	0.058036	*	9.208e-15	5.1576e-13	2.715e-14	TRAIT
	DS	SCZ_noLNL	0.0195	0.010876	0.028124	NA	8.5827e-06	0.00048048	1.144e-05	TRAIT
	DS	CONC	0.0444	0.036952	0.051848	*	1.6054e-31	9.016e-30	8.196e-31	TRAIT
	DS	DISC	-0.0302	-0.032944	-0.027456	*	3.3365e-97	1.8704e-95	3.741e-96	TRAIT
	SWB	ALL	-0.0316	-0.039244	-0.023956	*	3.3935e-16	1.8984e-14	1.055e-15	TRAIT
	SWB	SCZ_noLNL	-0.00833478	-0.0109022	-0.00576737	*	1.97997e-10	1.1088e-08	3.823e-10	TRAIT
	SWB	CONC	-0.0113827	-0.0133076	-0.00945781	*	4.61518e-31	2.5872e-29	2.156e-30	TRAIT
	SWB	DISC	0.00664655	0.00564301	0.00765009	*	1.56133e-38	8.736e-37	9.707e-38	TRAIT
	EA	ALL	0.0139	0.005864	0.021936	*	0.0007	0.0392	0.0008522	TRAIT
	EA	SCZ_noLNL	0.0119105	0.00694297	0.0168781	*	2.60915e-06	0.00014616	3.565e-06	TRAIT
	EA	CONC	-0.00963292	-0.0122012	-0.00706462	*	1.96187e-13	1.0976e-11	5.488e-13	TRAIT
	EA	DISC	0.00916329	0.00724356	0.011083	*	8.32076e-21	4.6592e-19	2.741e-20	TRAIT
	BMI	ALL	-0.0287	-0.038304	-0.019096	*	4.6467e-09	2.604e-07	8.138e-09	TRAIT
	BMI	SCZ_noLNL	-0.0104112	-0.0151259	-0.00569649	*	1.50372e-05	0.00084	1.953e-05	TRAIT
	BMI	CONC	0.00276017	0.000697042	0.00482329	NA	0.00873642	0.48944	0.009597	TRAIT
	BMI	DISC	-0.00460639	-0.00643086	-0.00278191	*	7.47664e-07	4.1888e-05	1.074e-06	TRAIT
